# Genetic liability to insomnia and substance use disorders in patients with bipolar disorder

**DOI:** 10.1101/2024.09.20.24314063

**Authors:** Lindsay M. Melhuish Beaupre, Brandon Coombes, Anthony Batzler, Jorge A. Sanchez-Ruiz, Bhanu Prakash Kolla, Francisco Romo-Nava, Vanessa Pazdernik, Gregory Jenkins, T. Cameron Waller, Michelle Skime, Susan McElroy, Mark Frye, Joanna M. Biernacka

## Abstract

**Background:** Insomnia and substance use disorders (SUD) are common comorbidities of bipolar disorder (BD). Genome-wide association studies (GWAS) have uncovered shared genetic contributions to insomnia and BD as well as SUDs and BD. Using electronic health record (EHR) derived phenotypes (phecodes) and questionnaire data, the authors examined the relationship between insomnia genetic liability and SUDs in BD.

**Methods:** 40,839 participants from the Mayo Clinic Bipolar Disorder Biobank (BD Biobank; n=774) and Mayo Clinic Biobank (n=485 BD cases, n=39,580 controls) were included in the phecode analyses [insomnia, SUD, alcohol use disorder (AUD) and tobacco use disorder (TUD)]. 1789 cases were included in analyses of the BD Biobank questionnaire data, which included information on BD subtype and various SUDs. Logistic regression was used to test for associations between insomnia polygenic risk scores (PRS) and insomnia and SUD phenotypes in BD cases and controls.

**Results:** Insomnia PRS was associated with the insomnia phecode in controls (OR=1.19, p=9.64e-33) but not in BD cases (OR=1, p=0.95). Associations between insomnia PRS and SUD phecodes were significant in BD cases and controls with the effect of the association between insomnia PRS and SUD being stronger in BD cases (interaction p=0.024). In the BD Biobank, the insomnia PRS was associated with increased odds of AUD (OR=1.19, p=4.26e-04), TUD (OR=1.21, p=1.25e-05) and cannabis use disorder (OR=1.16, p=4.19e-03).

**Conclusion:** The effect of genetic predisposition to insomnia on SUD may be stronger in BD cases than controls. This could have clinical treatment implications for individuals with BD and comorbid SUD.
