## Supplemental Tables 1-2 for "Genetic liability to insomnia and substance use disorders in patients with bipolar disorder"

### Sheet: ST1
Supplementary Table 1: Associations between insomnia PRS and EHR-derived phenotypes
Phenotype	BD				Controls (no BD)				Interaction p-value
	Ncase	Ncont	OR (95% CI)	P	Ncase	Ncont	OR (95% CI)	P
Insomnia	426	735	0.996 (0.884, 1.12)	0.945431	5601	32302	1.19 (1.16, 1.23)	9.6436e-33	0.006
Substance use disorder	352	860	1.34 (1.18, 1.52)	8.38699e-06	845	38361	1.11 (1.04, 1.19)	0.00247426	0.024
Alcohol use disorder	304	889	1.22 (1.06, 1.39)	0.00435268	1068	38142	1.12 (1.06, 1.2)	0.000177806	0.36
Tobacco use disorder	575	626	1.2 (1.07, 1.34)	0.00237518	9138	27161	1.11 (1.08, 1.14)	3.60401e-17	0.185
aNcase = number of subjects with 2+ occurrences of each phecode
bNcont = number of subjects with zero occurrences of each phecode

### Sheet: ST2
Supplementary Table 2: Associations between insomnia PRS and SUD phenotypes derived from questionnaire data in the BD Biobank
Phenotype	All BD					BD-I				BD-II				Interaction p-value between BD-I and BD-II
	Ncase	Ncont	Prevalence (%)	OR (95% CI)	P	Ncase	Ncont	OR (95% CI)	P	Ncase	Ncont	OR (95% CI)	P
Alcohol use disorder	726	1012	41.77	1.19 (1.08, 1.31)	0.000425898	511	681	1.19 (1.06, 1.33)	0.00348056	215	331	1.22 (1.02, 1.48)	0.0331429	0.922376
Tobacco use disorder	706	1022	40.86	1.21 (1.1, 1.33)	0.000125455	495	691	1.14 (1.02, 1.28)	0.020779	211	331	1.41 (1.17, 1.69)	0.000282758	0.0630224
Cannabis use disorder	549	1184	31.68	1.16 (1.05, 1.28)	0.00418587	403	783	1.17 (1.04, 1.31)	0.0104844	146	401	1.21 (0.991, 1.47)	0.0607886	0.830658
Cocaine use disorder	261	1460	15.17	1.19 (1.04, 1.35)	0.0106346	179	997	1.11 (0.954, 1.3)	0.171357	82	463	1.4 (1.09, 1.79)	0.00905324	0.219921
Opioid use disorder	207	1512	12.04	1.06 (0.922, 1.23)	0.398989	149	1029	1.01 (0.851, 1.19)	0.944363	58	483	1.24 (0.932, 1.65)	0.139669	0.276486
Methamphetamine use disorder	175	1550	10.14	1.09 (0.937, 1.28)	0.257268	125	1055	1.03 (0.86, 1.24)	0.735927	50	495	1.3 (0.959, 1.77)	0.0909808	0.258859
Benzodiazepine use disorder	97	982	8.99	1.01 (0.82, 1.24)	0.930025	73	673	1.01 (0.796, 1.28)	0.952061	24	309	1.09 (0.676, 1.75)	0.732345	0.896614
aNcase = number of subjects with 2+ occurrences of each phecode
bNcont = number of subjects with zero occurrences of each phecode
